# Immune cell residency in the nasal mucosa and COVID-19 severity across the age range

**DOI:** 10.1101/2021.02.05.21251067

**Authors:** Konner Winkley, Dithi Banerjee, Daniel Louiselle, Rebecca Biswell, Nyshele Posey, Kelly Fatheree, Stephanie McDanel, Todd Bradley, Mary E. Moffatt, Boryana Koseva, Warren A Cheung, Jeffrey J Johnston, Rangaraj Selvarangan, Tomi Pastinen, Elin Grundberg

**Affiliations:** Genomic Medicine Center, Children’s Mercy Research Institute, Children’s Mercy Kansas City, Kansas City, MO, 64108; Department of Pathology and Laboratory Medicine, Children’s Mercy Kansas City, Kansas City, MO, 64108; Division of Emergency Medicine, Children’s Mercy Kansas City, Kansas City, MO, 64108

## Abstract

Severe coronavirus disease of 2019 (COVID-19) positively correlates with age (Centers for Disease Control), develops after progression of infection from the upper airway to the lower respiratory tract (LRT), and can worsen into acute respiratory distress syndrome (ARDS) (Shi et al., 2020). Why children seem to be less likely to develop severe disease remains unclear. As the nasal mucosa (NM) is the first site of contact and defense for respiratory pathogens such as SARS-CoV-2 before dissemination to the LRT (Casadei and Salinas, 2019), we hypothesized that differences in this tissue across the age range may help explain the disparity in COVID-19 severity. To this end, we profiled NM samples across the lifespan in health and disease. We find that global transcriptomic changes including the expression of SARS-CoV-2 and coronavirus-associated receptors and factors are not correlated with age or the novel virus type, since pediatric NM cells mount similar antiviral response to both SARS-CoV-2 or Influenza B. Rather, we find immune cell residency in NM decreases dramatically with age especially cells of the innate immune system. This includes a resident-memory-like T cell subset with antiviral properties. These observations give plausible biological explanation to the observed clinical differences in disease spectrum and provide a foundation for future experimental studies.
