## Extended Data Table 2 for "Immune cell residency in the nasal mucosa and COVID-19 severity across the age range"

### Sheet: Extended Data Table 3
Extended Data Table 3: Gene expression modules
These expression modules originate from Chua et al. 2020 (DOI: 10.1038/s41587-020-0602-4)
ISG Module	Cell Death Module
ADAR	CASP3
B2M	CASP8
BATF2	CYCS
BST2	FAS
C1S	TNRFSF1A
CASP1
CASP8
CCRL2
CD47
CD74
CMPK2
CMTR1
CNP
CSF1
CXCL10
CXCL11
DDX60
DHX58
EIF2AK2
ELF1
EPSTI1
GBP2
GBP4
GMPR
HELZ2
HERC6
HLA-C
IFI27
IFI30
IFI35
IFI44
IFI44L
IFIH1
IFIT2
IFIT3
IFITM1
IFITM2
IFITM3
IL15
IL4R
IL7
IRF1
IRF2
IRF7
IRF9
ISG15
ISG20
LAMP3
LAP3
LGALS3BP
LPAR6
LY6E
MOV10
MVB12A
MX1
NCOA7
NMI
NUB1
OAS1
OASL
OGFR
PARP12
PARP14
PARP9
PLSCR1
PNPT1
PROCR
PSMA3
PSMB8
PSMB9
PSME1
PSME2
RIPK2
RNF31
RSAD2
RTP4
SAMD9
SAMD9L
SELL
SLC25A28
SP110
STAT2
TAP1
TDRD7
TENT5A
TMEM140
TRAFD1
TRIM14
TRIM21
TRIM25
TRIM26
TRIM5
TXNIP
UBA7
UBE2L6
USP18
WARS1
